# Sustained IFN signaling is associated with delayed development of SARS-CoV-2-specific immunity

**DOI:** 10.1101/2023.06.14.23290814

**Authors:** Elsa Brunet-Ratnasingham, Sacha Morin, Haley E. Randolph, Marjorie Labrecque, Justin Bélair, Raphaël Lima-Barbosa, Amélie Pagliuzza, Lorie Marchitto, Michael Hultström, Julia Niessl, Rose Cloutier, Alina M. Sreng Flores, Nathalie Brassard, Mehdi Benlarbi, Jérémie Prévost, Shilei Ding, Sai Priya Anand, Gérémy Sannier, Eric Bareke, Hugo Zeberg, Miklos Lipcsey, Robert Frithiof, Anders Larsson, Sirui Zhou, Tomoko Nakanishi, David Morrison, Dani Vezina, Catherine Bourassa, Gabrielle Gendron-Lepage, Halima Medjahed, Floriane Point, Jonathan Richard, Catherine Larochelle, Alexandre Prat, Nathalie Arbour, Madeleine Durand, J Brent Richards, Kevin Moon, Nicolas Chomont, Andrés Finzi, Martine Tétreault, Luis Barreiro, Guy Wolf, Daniel E. Kaufmann

## Abstract

Plasma RNAemia, delayed antibody responses and inflammation predict COVID-19 outcomes, but the mechanisms underlying these immunovirological patterns are poorly understood. We profile 782 longitudinal plasma samples from 318 hospitalized COVID-19 patients. Integrated analysis using k-means reveal four patient clusters in a discovery cohort: mechanically ventilated critically-ill cases are subdivided into good prognosis and high-fatality clusters (reproduced in a validation cohort), while non-critical survivors are delineated by high and low antibody responses. Only the high-fatality cluster is enriched for transcriptomic signatures associated with COVID-19 severity, and each cluster has distinct RBD-specific antibody elicitation kinetics. Both critical and non-critical clusters with delayed antibody responses exhibit sustained IFN signatures, which negatively correlate with contemporaneous RBD-specific IgG levels and absolute SARS-CoV-2-specific B and CD4^+^ T cell frequencies. These data suggest that the “Interferon paradox” previously described in murine LCMV models is operative in COVID-19, with excessive IFN signaling delaying development of adaptive virus-specific immunity.
