## Supplementary material for "Sustained IFN signaling is associated with delayed development of SARS-CoV-2-specific immunity": Study participants - meta data

### Sheet: meta_data
Table S1: Sample meta data. Description of cohort samples, including demographic information about donors, technical batch/variable information, and experimental information.
Assigned_Name: unique sample ID, corresponds to columns in RNA-seq data
Individual_ID: unique individual ID
Center: Sample collection center
Age: age of individuals in years
Sex: sex of individual
BMI: body mass index of individual
FlowCell_ID: flow cell on which sample was sequenced
PHATE_cluster: PHATE cluster designation for that individual
DSO11: sample was collected 11 days after symptom onset (DSO11 +/- 4 days) (0 = no, 1 = yes)
CBC_PC1: principal component 1 derived from cell type composition (complete blood count [CBC] data) PCA
CBC_PC2: principal component 2 derived from cell type composition (complete blood count [CBC] data) PCA
DECEASED_less60: deaths up to DSO60 (1 = deceased, 0 = survivor)
Individual_ID	Key_RNA	Center	Age_range	Sex	BMI	FlowCell_ID	PHATE_cluster	DSO11	CBC_PC1	CBC_PC2	DECEASED_less60
CHUM_1	CHUM_1_F1	CHUM	65 - 69.9	F	27.3049	1256	1	1	-0.0855073	0.0117339	1
CHUM_1	CHUM_1_B	CHUM	65 - 69.9	F	27.3049	1256	1	0	-0.130389	0.0464444	1
CHUM_10	CHUM_10_F1	CHUM	65 - 69.9	M	32.567	1256	2	0	0.0391958	-0.00793115	0
CHUM_10	CHUM_10_B	CHUM	65 - 69.9	M	32.567	1256	2	1	0.00822471	-0.0132084	0
CHUM_10	CHUM_10_F2	CHUM	65 - 69.9	M	32.567	1256	2	0	-0.060573	0.00520722	0
CHUM_103	CHUM_103_B	CHUM	85 - 89.9	F	28.6421	1256	1	0	0.0334877	-0.094672	1
CHUM_103	CHUM_103_F1	CHUM	85 - 89.9	F	28.6421	1256	1	0	-0.134062	-0.111417	1
CHUM_103	CHUM_103_F2	CHUM	85 - 89.9	F	28.6421	1256	1	1	-0.176892	-0.24644	1
CHUM_106	CHUM_106_B	CHUM	55 - 59.9	F		1256	4	1	-0.0614659	0.0141931	0
CHUM_107	CHUM_107_B	CHUM	45 - 49.9	M		1256	4	1	-0.081061	-0.0136346	0
CHUM_107	CHUM_107_F2	CHUM	45 - 49.9	M		1256	4	0	-0.140973	-0.00610912	0
CHUM_11	CHUM_11_F2	CHUM	30 - 34.9	F	28.3039	1256	1	1	0.0282915	-0.0719539	0
CHUM_11	CHUM_11_F1	CHUM	30 - 34.9	F	28.3039	1256	1	0	0.000140977	-0.0813513	0
CHUM_11	CHUM_11_B	CHUM	30 - 34.9	F	28.3039	1256	1	0	-0.247876	-0.119211	0
CHUM_110	CHUM_110_B	CHUM	45 - 49.9	M	24.8758	1256	4	1	0.221197	0.0289368	1
CHUM_110	CHUM_110_F1	CHUM	45 - 49.9	M	24.8758	1256	4	0	0.130525	0.00222404	1
CHUM_110	CHUM_110_F2	CHUM	45 - 49.9	M	24.8758	1256	4	0	-0.0234973	-0.0711176	1
CHUM_111	CHUM_111_B	CHUM	45 - 49.9	M		1256	2	1	0.111208	0.029332	0
CHUM_112	CHUM_112_F2	CHUM	50 - 54.9	M	22.2644	1256	1	0	0.21796	0.055044	0
CHUM_112	CHUM_112_F1	CHUM	50 - 54.9	M	22.2644	1256	1	1	0.147961	0.0201025	0
CHUM_112	CHUM_112_B	CHUM	50 - 54.9	M	22.2644	1256	1	0	0.105745	-0.0261474	0
CHUM_118	CHUM_118_B	CHUM	65 - 69.9	M	30.6585	1256	1	1	0.142847	-0.0104914	0
CHUM_118	CHUM_118_F1	CHUM	65 - 69.9	M	30.6585	1256	1	0	0.1356	-0.0106789	0
CHUM_118	CHUM_118_F2	CHUM	65 - 69.9	M	30.6585	1256	1	0	0.0518359	-0.0844784	0
CHUM_12	CHUM_12_F1	CHUM	50 - 54.9	M	27.848	1256	2	0	0.14183	-0.0202143	1
CHUM_12	CHUM_12_B	CHUM	50 - 54.9	M	27.848	1256	2	1	0.0962801	-0.0344385	1
CHUM_12	CHUM_12_F2	CHUM	50 - 54.9	M	27.848	1256	2	0	0.0735675	-0.0251478	1
CHUM_120	CHUM_120_F2	CHUM	65 - 69.9	M	25.5556	1256	4	0	0.139371	0.0533175	0
CHUM_120	CHUM_120_F1	CHUM	65 - 69.9	M	25.5556	1256	4	0	0.139371	0.0533175	0
CHUM_120	CHUM_120_B	CHUM	65 - 69.9	M	25.5556	1256	4	1	0.139371	0.0533175	0
CHUM_120	CHUM_120_F4e	CHUM	65 - 69.9	M	25.5556	1256	4	0	0.139371	0.0533175	0
CHUM_120	CHUM_120_F5e	CHUM	65 - 69.9	M	25.5556	1256	4	0	0.139371	0.0533175	0
CHUM_120	CHUM_120_F6e	CHUM	65 - 69.9	M	25.5556	1557	4	0	0.139371	0.0533175	0
CHUM_121	CHUM_121_B	CHUM	80 - 84.9	F		1256	4	1	0.195708	0.0303418	1
CHUM_122	CHUM_122_F1	CHUM	60 - 64.9	M	27.7	1256	2	1	0.131172	-0.000820769	0
CHUM_122	CHUM_122_B	CHUM	60 - 64.9	M	27.7	1256	2	0	0.105549	-0.00963627	0
CHUM_122	CHUM_122_F2	CHUM	60 - 64.9	M	27.7	1256	2	0	-0.0841336	-0.055295	0
CHUM_122	CHUM_122_F4e	CHUM	60 - 64.9	M	27.7	1256	2	0	0.0508624	-0.0219174	0
CHUM_122	CHUM_122_F7e	CHUM	60 - 64.9	M	27.7	1708	2	0	0.0508624	-0.0219174	0
CHUM_123	CHUM_123_B	CHUM	55 - 59.9	M	23.3887	1256	2	0	-0.0609956	0.00584878	0
CHUM_123	CHUM_123_F2	CHUM	55 - 59.9	M	23.3887	1256	2	1	-0.0719188	0.0157362	0
CHUM_123	CHUM_123_F1	CHUM	55 - 59.9	M	23.3887	1256	2	0	-0.12825	-0.00193274	0
CHUM_123	CHUM_123_F4e	CHUM	55 - 59.9	M	23.3887	1256	2	0	-0.0870547	0.00655076	0
CHUM_124	CHUM_124_F1	CHUM	80 - 84.9	F	28.6785	1256	2	0	0.0172654	0.0194587	0
CHUM_124	CHUM_124_F3	CHUM	80 - 84.9	F	28.6785	1256	2	0	-0.108528	-0.0153352	0
CHUM_124	CHUM_124_B	CHUM	80 - 84.9	F	28.6785	1256	2	1	-0.0456312	0.00206176	0
CHUM_125	CHUM_125_B	CHUM	80 - 84.9	F		1256	2	0	0.0858791	-0.00242795	1
CHUM_125	CHUM_125_F1	CHUM	80 - 84.9	F		1256	2	1	0.0751564	-0.00425283	1
CHUM_126	CHUM_126_B	CHUM	50 - 54.9	M	23.5261	1256	4	0	0.0604148	-0.00383792	0
CHUM_126	CHUM_126_F3	CHUM	50 - 54.9	M	23.5261	1256	4	0	0.005252	-0.0310993	0
CHUM_126	CHUM_126_F1	CHUM	50 - 54.9	M	23.5261	1256	4	1	-0.0971369	-0.0169035	0
CHUM_126	CHUM_126_F4e	CHUM	50 - 54.9	M	23.5261	1256	4	0	-0.01049	-0.0172802	0
CHUM_126	CHUM_126_F5e	CHUM	50 - 54.9	M	23.5261	1256	4	0	-0.01049	-0.0172802	0
CHUM_126	CHUM_126_F6e	CHUM	50 - 54.9	M	23.5261	1557	4	0	-0.01049	-0.0172802	0
CHUM_127	CHUM_127_F1	CHUM	60 - 64.9	M	27.3	1256	2	0	0.123962	-0.0378028	0
CHUM_127	CHUM_127_B	CHUM	60 - 64.9	M	27.3	1256	2	1	0.0243799	0.0119782	0
CHUM_127	CHUM_127_F2	CHUM	60 - 64.9	M	27.3	1256	2	0	-0.0503049	0.00546275	0
CHUM_127	CHUM_127_F5e	CHUM	60 - 64.9	M	27.3	1256	2	0	0.0326791	-0.00678731	0
CHUM_127	CHUM_127_F6e	CHUM	60 - 64.9	M	27.3	1557	2	0	0.0326791	-0.00678731	0
CHUM_130	CHUM_130_F1	CHUM	60 - 64.9	F	22.3183	1256	2	0	0.199734	0.0217926	0
CHUM_130	CHUM_130_F2	CHUM	60 - 64.9	F	22.3183	1256	2	0	0.197137	0.0231766	0
CHUM_130	CHUM_130_B	CHUM	60 - 64.9	F	22.3183	1256	2	1	0.197633	0.0106531	0
CHUM_130	CHUM_130_F6e	CHUM	60 - 64.9	F	22.3183	1557	2	0	0.198168	0.0185408	0
CHUM_130	CHUM_130_F5e	CHUM	60 - 64.9	F	22.3183	1256	2	0	0.198168	0.0185408	0
CHUM_149	CHUM_149_B	CHUM	30 - 34.9	M	34.82	1256	4	0	0.180642	0.0001983	0
CHUM_149	CHUM_149_F1	CHUM	30 - 34.9	M	34.82	1256	4	1	-0.00144399	-0.0180661	0
CHUM_15	CHUM_15_B	CHUM	70 - 74.5	M	27.7177	1256	1	1	0.193931	0.0326565	1
CHUM_15	CHUM_15_F1	CHUM	70 - 74.5	M	27.7177	1256	1	0	0.183732	0.0168928	1
CHUM_15	CHUM_15_F2	CHUM	70 - 74.5	M	27.7177	1256	1	0	-0.241045	-0.081169	1
CHUM_156	CHUM_156_B	CHUM	75 - 79.9	M		1256	1	1	0.107978	0.00978337	1
CHUM_162	CHUM_162_B	CHUM	75 - 79.9	M	30.2243	1557	4	1	-0.265863	-0.000174692	0
CHUM_163	CHUM_163_B	CHUM	75 - 79.9	M	21.1601	1256	1	1	0.11354	0.0305826	0
CHUM_163	CHUM_163_F2	CHUM	75 - 79.9	M	21.1601	1256	1	0	-0.0376318	0.00126325	0
CHUM_163	CHUM_163_F3	CHUM	75 - 79.9	M	21.1601	1256	1	0	-0.176474	-0.0187186	0
CHUM_164	CHUM_164_F3	CHUM	75 - 79.9	M	37.7131	1256	1	0	-0.0621015	-0.0105368	0
CHUM_164	CHUM_164_F2	CHUM	75 - 79.9	M	37.7131	1256	1	0	-0.113052	-0.0229823	0
CHUM_164	CHUM_164_F1	CHUM	75 - 79.9	M	37.7131	1256	1	1	-0.139625	0.0178639	0
CHUM_164	CHUM_164_B	CHUM	75 - 79.9	M	37.7131	1256	1	0	-0.148487	-0.0186048	0
CHUM_165	CHUM_165_F1	CHUM	45 - 49.9	M	47.56	1557	3	0	-0.287551	0.0600518	0
CHUM_165	CHUM_165_B	CHUM	45 - 49.9	M	47.56	1557	3	1	-0.317453	0.0835355	0
CHUM_168	CHUM_168_B	CHUM	50 - 54.9	F	18.8719	1557	4	1	-0.116045	0.0223106	0
CHUM_168	CHUM_168_F5e	CHUM	50 - 54.9	F	18.8719	1557	4	0	-0.116045	0.0223106	0
CHUM_168	CHUM_168_F4	CHUM	50 - 54.9	F	18.8719	1557	4	0	-0.116045	0.0223106	0
CHUM_170	CHUM_170_F2	CHUM	85 - 89.9	M	19.6135	1557	3	0	-0.0702051	-0.0229104	0
CHUM_170	CHUM_170_B	CHUM	85 - 89.9	M	19.6135	1557	3	1	-0.147662	0.0213413	0
CHUM_170	CHUM_170_F3	CHUM	85 - 89.9	M	19.6135	1557	3	0	-0.348844	0.0308954	0
CHUM_171	CHUM_171_B	CHUM	50 - 54.9	M		1557	4	1	-0.0367394	0.0169833	0
CHUM_171	CHUM_171_F1	CHUM	50 - 54.9	M		1557	4	0	-0.0647017	-0.00855158	0
CHUM_171	CHUM_171_F4e	CHUM	50 - 54.9	M		1557	4	0	-0.0507206	0.00421584	0
CHUM_173	CHUM_173_B	CHUM	70 - 74.5	F	22.8	1557	4	1	-0.0010156	-0.015058	0
CHUM_174	CHUM_174_F2	CHUM	50 - 54.9	M	29.4204	1557	1	0	0.13718	0.0429703	0
CHUM_174	CHUM_174_B	CHUM	50 - 54.9	M	29.4204	1557	1	1	0.0381218	0.0306944	0
CHUM_174	CHUM_174_F1	CHUM	50 - 54.9	M	29.4204	1557	1	0	0.0770127	0.019595	0
CHUM_175	CHUM_175_B	CHUM	45 - 49.9	F		1557	2	0	0.0287966	0.00282269	0
CHUM_175	CHUM_175_F3	CHUM	45 - 49.9	F		1557	2	0	-0.278535	0.0271647	0
CHUM_175	CHUM_175_F1	CHUM	45 - 49.9	F		1557	2	1	-0.441198	0.141941	0
CHUM_177	CHUM_177_F2	CHUM	75 - 79.9	M	35.6296	1557	2	0	-0.0504905	-0.0821948	0
CHUM_177	CHUM_177_F4e	CHUM	75 - 79.9	M	35.6296	1557	2	0	-0.0504905	-0.0821948	0
CHUM_177	CHUM_177_F5e	CHUM	75 - 79.9	M	35.6296	1557	2	0	-0.0504905	-0.0821948	0
CHUM_177	CHUM_177_F6e	CHUM	75 - 79.9	M	35.6296	1576	2	0	-0.0504905	-0.0821948	0
CHUM_177	CHUM_177_B	CHUM	75 - 79.9	M	35.6296	1557	2	1	-0.0504905	-0.0821948	0
CHUM_179	CHUM_179_B	CHUM	65 - 69.9	F	37.1111	1557	2	0	0.0779005	-0.00351888	0
CHUM_179	CHUM_179_F2	CHUM	65 - 69.9	F	37.1111	1557	2	1	0.0521335	0.00233867	0
CHUM_179	CHUM_179_F1	CHUM	65 - 69.9	F	37.1111	1557	2	0	0.00616896	0.00554069	0
CHUM_180	CHUM_180_B	CHUM	45 - 49.9	F		1557	4	1	0.120116	0.00982226	0
CHUM_185	CHUM_185_F1	CHUM	80 - 84.9	F	27.39	1557	3	1	-0.0416088	-0.0131631	0
CHUM_185	CHUM_185_B	CHUM	80 - 84.9	F	27.39	1557	3	0	-0.241468	-0.0163907	0
CHUM_188	CHUM_188_B	CHUM	85 - 89.9	M	27.8201	1557	2	0	0.294611	0.0527061	0
CHUM_188	CHUM_188_F2	CHUM	85 - 89.9	M	27.8201	1557	2	1	0.113032	-0.0162601	0
CHUM_188	CHUM_188_F1	CHUM	85 - 89.9	M	27.8201	1557	2	0	0.138384	0.0025516	0
CHUM_188	CHUM_188_F4	CHUM	85 - 89.9	M	27.8201	1557	2	0	-0.0715036	-0.0194197	0
CHUM_19	CHUM_19_F1	CHUM	50 - 54.9	M	30.4498	1256	1	1	0.124571	-0.0459016	1
CHUM_19	CHUM_19_B	CHUM	50 - 54.9	M	30.4498	1256	1	0	0.0850093	-0.0284533	1
CHUM_192	CHUM_192_B	CHUM	45 - 49.9	F		1557	4	1	-0.310999	0.0178219	0
CHUM_193	CHUM_193_B	CHUM	60 - 64.9	M		1557	4	1	-0.074471	-0.0548446	0
CHUM_194	CHUM_194_F2	CHUM	75 - 79.9	M	29.169	1557	1	0	0.0923942	-0.00380628	0
CHUM_194	CHUM_194_F1	CHUM	75 - 79.9	M	29.169	1557	1	1	0.00806252	-0.0327859	0
CHUM_194	CHUM_194_B	CHUM	75 - 79.9	M	29.169	1557	1	0	0.0502284	-0.0182961	0
CHUM_196	CHUM_196_F1	CHUM	55 - 59.9	M	28.2828	1557	2	1	0.21342	0.0406116	0
CHUM_196	CHUM_196_B	CHUM	55 - 59.9	M	28.2828	1557	2	0	0.201068	0.0106271	0
CHUM_196	CHUM_196_F4	CHUM	55 - 59.9	M	28.2828	1557	2	0	0.183366	0.0274696	0
CHUM_196	CHUM_196_F2	CHUM	55 - 59.9	M	28.2828	1557	2	0	0.195282	0.00206029	0
CHUM_196	CHUM_196_F3	CHUM	55 - 59.9	M	28.2828	1557	2	0	0.0340101	0.0117119	0
CHUM_197	CHUM_197_B	CHUM	65 - 69.9	F	18.9899	1557	4	1	0.0277583	-0.0508474	0
CHUM_198	CHUM_198_B	CHUM	70 - 74.5	M	23.3091	1557	1	1	0.246755	0.0264897	1
CHUM_198	CHUM_198_F2	CHUM	70 - 74.5	M	23.3091	1557	1	0	0.175105	-0.0101152	1
CHUM_198	CHUM_198_F1	CHUM	70 - 74.5	M	23.3091	1557	1	0	0.171687	-0.0066675	1
CHUM_198	CHUM_198_F3	CHUM	70 - 74.5	M	23.3091	1557	1	0	0.011035	-0.0684133	1
CHUM_2	CHUM_2_B	CHUM	75 - 79.9	F	25.7571	1256	1	1	0.156526	-0.0491308	1
CHUM_2	CHUM_2_F2	CHUM	75 - 79.9	F	25.7571	1256	1	0	0.101142	0.0133056	1
CHUM_2	CHUM_2_F1	CHUM	75 - 79.9	F	25.7571	1256	1	0	0.0863632	-0.0609962	1
CHUM_200	CHUM_200_F2	CHUM	50 - 54.9	F	35.5469	1557	2	0	0.214711	0.0196968	0
CHUM_200	CHUM_200_B	CHUM	50 - 54.9	F	35.5469	1557	2	0	0.154017	0.016721	0
CHUM_200	CHUM_200_F1	CHUM	50 - 54.9	F	35.5469	1557	2	1	0.134383	-0.0204115	0
CHUM_200	CHUM_200_F3	CHUM	50 - 54.9	F	35.5469	1557	2	0	0.0546805	-0.0085627	0
CHUM_200	CHUM_200_F4	CHUM	50 - 54.9	F	35.5469	1557	2	0	0.139448	0.00186091	0
CHUM_200	CHUM_200_F5e	CHUM	50 - 54.9	F	35.5469	1576	2	0	0.139448	0.00186091	0
CHUM_202	CHUM_202_F2	CHUM	85 - 89.9	F		1557	4	1	0.143731	0.00899102	0
CHUM_202	CHUM_202_B	CHUM	85 - 89.9	F		1557	4	0	0.111356	-0.0316766	0
CHUM_203	CHUM_203_F1	CHUM	60 - 64.9	M	32.788	1557	1	0	0.215846	0.0208329	1
CHUM_203	CHUM_203_B	CHUM	60 - 64.9	M	32.788	1557	1	1	0.193418	0.0226571	1
CHUM_204	CHUM_204_B	CHUM	40 - 44.9	M		1557	4	1	0.00705397	-0.000615865	0
CHUM_204	CHUM_204_F4e	CHUM	40 - 44.9	M		1557	4	0	0.00705397	-0.000615865	0
CHUM_204	CHUM_204_F5e	CHUM	40 - 44.9	M		1576	4	0	0.00705397	-0.000615865	0
CHUM_209	CHUM_209_B	CHUM	70 - 74.5	M	26.9593	1557	4	1	0.00705397	-0.000615865	0
CHUM_209	CHUM_209_F4e	CHUM	70 - 74.5	M	26.9593	1576	4	0	0.00705397	-0.000615865	0
CHUM_209	CHUM_209_F5e	CHUM	70 - 74.5	M	26.9593	1576	4	0	0.00705397	-0.000615865	0
CHUM_210	CHUM_210_B	CHUM	55 - 59.9	M		1557	4	1	0.0607183	-0.0288317	0
CHUM_212	CHUM_212_F1	CHUM	70 - 74.5	F	25.3636	1557	1	1	0.216401	0.0321352	1
CHUM_212	CHUM_212_F3	CHUM	70 - 74.5	F	25.3636	1557	1	0	0.0731631	-0.00851182	1
CHUM_212	CHUM_212_F2	CHUM	70 - 74.5	F	25.3636	1557	1	0	0.0668207	-0.016873	1
CHUM_213	CHUM_213_B	CHUM	80 - 84.9	F	30.2185	1557	2	0	0.12695	0.0303202	1
CHUM_213	CHUM_213_F1	CHUM	80 - 84.9	F	30.2185	1557	2	0	0.127734	0.0274629	1
CHUM_213	CHUM_213_F2	CHUM	80 - 84.9	F	30.2185	1557	2	1	0.0886847	0.0158738	1
CHUM_215	CHUM_215_B	CHUM	60 - 64.9	M	30.0378	1557	2	1	0.166427	0.00375993	0
CHUM_215	CHUM_215_F2	CHUM	60 - 64.9	M	30.0378	1557	2	0	0.115395	0.0253221	0
CHUM_215	CHUM_215_F1	CHUM	60 - 64.9	M	30.0378	1557	2	0	0.140911	0.014541	0
CHUM_217	CHUM_217_F1	CHUM	50 - 54.9	F		1557	4	1	-0.0345646	-0.00616936	0
CHUM_217	CHUM_217_F4e	CHUM	50 - 54.9	F		1576	4	0	-0.0345646	-0.00616936	0
CHUM_217	CHUM_217_F5e	CHUM	50 - 54.9	F		1576	4	0	-0.0345646	-0.00616936	0
CHUM_219	CHUM_219_F2	CHUM	50 - 54.9	M	29.975	1557	4	1	0.00492575	0.0169001	0
CHUM_219	CHUM_219_B	CHUM	50 - 54.9	M	29.975	1557	4	0	-0.0408886	0.0485707	0
CHUM_220	CHUM_220_B	CHUM	65 - 69.9	M	21.1306	1557	4	1	0.00705397	-0.000615865	0
CHUM_221	CHUM_221_F1	CHUM	40 - 44.9	F	22.872	1557	2	1	-0.313105	-0.0412423	0
CHUM_221	CHUM_221_B	CHUM	40 - 44.9	F	22.872	1557	2	0	-0.323478	-0.0620062	0
CHUM_224	CHUM_224_F1	CHUM	75 - 79.9	F	26.5324	1557	1	0	0.164165	0.0286407	1
CHUM_224	CHUM_224_B	CHUM	75 - 79.9	F	26.5324	1557	1	1	0.136511	0.0117395	1
CHUM_225	CHUM_225_B	CHUM	60 - 64.9	M		1576	2	1	0.00705397	-0.000615865	0
CHUM_225	CHUM_225_F5e	CHUM	60 - 64.9	M		1708	2	0	0.00705397	-0.000615865	0
CHUM_229	CHUM_229_B	CHUM	80 - 84.9	M	25.24	1576	4	1	0.203726	0.00634083	0
CHUM_229	CHUM_229_F4e	CHUM	80 - 84.9	M	25.24	1576	4	0	0.203726	0.00634083	0
CHUM_23	CHUM_23_F1	CHUM	45 - 49.9	M	25.6173	1256	4	1	0.151954	0.0316007	0
CHUM_233	CHUM_233_B	CHUM	50 - 54.9	F	28.88	1576	3	1	0.0564988	0.00787388	0
CHUM_236	CHUM_236_B	CHUM	75 - 79.9	M	35.82	1576	1	1	0.23748	0.00505978	0
CHUM_236	CHUM_236_F2	CHUM	75 - 79.9	M	35.82	1576	1	0	0.235869	0.010744	0
CHUM_236	CHUM_236_F1	CHUM	75 - 79.9	M	35.82	1576	1	0	0.205682	0.0239076	0
CHUM_236	CHUM_236_F4	CHUM	75 - 79.9	M	35.82	1576	1	0	0.151534	-0.0220043	0
CHUM_236	CHUM_236_F3	CHUM	75 - 79.9	M	35.82	1576	1	0	0.136024	0.025004	0
CHUM_237	CHUM_237_B	CHUM	60 - 64.9	M	25.62	1576	1	0	0.149429	0.0599824	0
CHUM_237	CHUM_237_F2	CHUM	60 - 64.9	M	25.62	1576	1	1	0.0251106	0.0453949	0
CHUM_237	CHUM_237_F3	CHUM	60 - 64.9	M	25.62	1576	1	0	-0.458895	0.0314812	0
CHUM_237	CHUM_237_F4e	CHUM	60 - 64.9	M	25.62	1576	1	0	-0.0648113	0.0455633	0
CHUM_237	CHUM_237_F5e	CHUM	60 - 64.9	M	25.62	1708	1	0	-0.0648113	0.0455633	0
CHUM_238	CHUM_238_B	CHUM	40 - 44.9	M	30.07	1576	4	1	0.0662169	-0.0254663	0
CHUM_238	CHUM_238_F4e	CHUM	40 - 44.9	M	30.07	1576	4	0	0.0662169	-0.0254663	0
CHUM_238	CHUM_238_F5e	CHUM	40 - 44.9	M	30.07	1576	4	0	0.0662169	-0.0254663	0
CHUM_241	CHUM_241_B	CHUM	50 - 54.9	M	25.06	1576	4	1	0.16308	0.0124467	0
CHUM_241	CHUM_241_F4e	CHUM	50 - 54.9	M	25.06	1576	4	0	0.16308	0.0124467	0
CHUM_242	CHUM_242_F1	CHUM	75 - 79.9	M	31.48	1576	3	1	0.0938686	-0.0232046	1
CHUM_242	CHUM_242_F2	CHUM	75 - 79.9	M	31.48	1576	3	0	0.0858171	-0.0168405	1
CHUM_242	CHUM_242_F4	CHUM	75 - 79.9	M	31.48	1576	3	0	-0.013098	-0.0918615	1
CHUM_242	CHUM_242_F3	CHUM	75 - 79.9	M	31.48	1576	3	0	-0.0865725	-0.00628488	1
CHUM_242	CHUM_242_B	CHUM	75 - 79.9	M	31.48	1576	3	0	-0.0596978	-0.107275	1
CHUM_246	CHUM_246_F1	CHUM	70 - 74.5	F	39.39	1576	1	1	0.124317	-0.0128649	0
CHUM_246	CHUM_246_B	CHUM	70 - 74.5	F	39.39	1576	1	0	0.047272	-0.0532496	0
CHUM_246	CHUM_246_F2	CHUM	70 - 74.5	F	39.39	1576	1	0	0.0857946	-0.0330573	0
CHUM_247	CHUM_247_F2	CHUM	50 - 54.9	M	24.38	1576	4	0	0.138718	-0.0189749	0
CHUM_247	CHUM_247_F1	CHUM	50 - 54.9	M	24.38	1576	4	1	0.0134171	-0.0400359	0
CHUM_248	CHUM_248_F1	CHUM	60 - 64.9	M	21.71	1576	3	1	0.13569	0.0363708	0
CHUM_248	CHUM_248_F2	CHUM	60 - 64.9	M	21.71	1576	3	0	0.0878625	0.00218588	0
CHUM_248	CHUM_248_B	CHUM	60 - 64.9	M	21.71	1576	3	0	0.0167848	0.0251962	0
CHUM_248	CHUM_248_F5e	CHUM	60 - 64.9	M	21.71	1708	3	0	0.0801124	0.021251	0
CHUM_253	CHUM_253_B	CHUM	55 - 59.9	M	24.68	1576	3	0	0.221425	-0.0066044	1
CHUM_253	CHUM_253_F3	CHUM	55 - 59.9	M	24.68	1576	3	0	0.171926	0.0143817	1
CHUM_253	CHUM_253_F1	CHUM	55 - 59.9	M	24.68	1576	3	1	0.179229	-0.0362816	1
CHUM_254	CHUM_254_F1	CHUM	65 - 69.9	M	31.57	1576	1	1	0.269328	0.0308382	1
CHUM_254	CHUM_254_B	CHUM	65 - 69.9	M	31.57	1576	1	0	0.229452	-0.00555629	1
CHUM_254	CHUM_254_F2	CHUM	65 - 69.9	M	31.57	1576	1	0	0.210621	0.00847256	1
CHUM_254	CHUM_254_F3	CHUM	65 - 69.9	M	31.57	1576	1	0	0.0630419	-0.013161	1
CHUM_254	CHUM_254_F4	CHUM	65 - 69.9	M	31.57	1576	1	0	0.0722254	-0.056862	1
CHUM_257	CHUM_257_B	CHUM	45 - 49.9	F	43.94	1576	3	0	0.0785716	0.0178193	0
CHUM_257	CHUM_257_F1	CHUM	45 - 49.9	F	43.94	1576	3	1	0.0500529	0.0353785	0
CHUM_257	CHUM_257_F2	CHUM	45 - 49.9	F	43.94	1576	3	0	-0.0286107	0.0253097	0
CHUM_257	CHUM_257_F4e	CHUM	45 - 49.9	F	43.94	1576	3	0	0.0333379	0.0261692	0
CHUM_258	CHUM_258_F1	CHUM	85 - 89.9	M		1576	3	0	0.155777	0.0406804	0
CHUM_258	CHUM_258_F2	CHUM	85 - 89.9	M		1576	3	0	0.149952	0.0372031	0
CHUM_260	CHUM_260_B	CHUM	40 - 44.9	M	30.68	1576	3	1	0.02313	0.00370636	0
CHUM_260	CHUM_260_F1	CHUM	40 - 44.9	M	30.68	1576	3	0	-0.129922	-0.0212808	0
CHUM_260	CHUM_260_F4e	CHUM	40 - 44.9	M	30.68	1576	3	0	-0.0533962	-0.00878722	0
CHUM_260	CHUM_260_F5e	CHUM	40 - 44.9	M	30.68	1708	3	0	-0.0533962	-0.00878722	0
CHUM_261	CHUM_261_B	CHUM	85 - 89.9	M	20.72	1576	1	1	-0.13422	0.104828	0
CHUM_261	CHUM_261_F2	CHUM	85 - 89.9	M	20.72	1576	1	0	-0.558236	0.157279	0
CHUM_261	CHUM_261_F4e	CHUM	85 - 89.9	M	20.72	1708	1	0	-0.346228	0.131054	0
CHUM_261	CHUM_261_F5e	CHUM	85 - 89.9	M	20.72	1708	1	0	-0.346228	0.131054	0
CHUM_263	CHUM_263_B	CHUM	35 - 39.9	M		1576	4	1	-0.0600291	-0.107729	0
CHUM_265	CHUM_265_F2	CHUM	70 - 74.5	M		1576	3	0	0.11079	-0.0243222	0
CHUM_265	CHUM_265_F1	CHUM	70 - 74.5	M		1576	3	0	0.0565511	-0.00805493	0
CHUM_265	CHUM_265_B	CHUM	70 - 74.5	M		1576	3	1	0.0530827	-0.029931	0
CHUM_268	CHUM_268_B	CHUM	25 - 29.9	M	34.38	1576	1	1	0.0253869	0.0287265	0
CHUM_268	CHUM_268_F3	CHUM	25 - 29.9	M	34.38	1576	1	0	0.0161204	-0.0134698	0
CHUM_268	CHUM_268_F2	CHUM	25 - 29.9	M	34.38	1576	1	0	-0.0442356	-0.0331082	0
CHUM_268	CHUM_268_NA	CHUM	25 - 29.9	M	34.38	1576	1	0	-0.14056	0.0186795	0
CHUM_268	CHUM_268_F5e	CHUM	25 - 29.9	M	34.38	1708	1	0	-0.035822	0.000206998	0
CHUM_269	CHUM_269_B	CHUM	60 - 64.9	M	28.6	1576	3	1	0.0124034	-0.0061909	0
CHUM_269	CHUM_269_F2	CHUM	60 - 64.9	M	28.6	1576	3	0	-0.0613068	-0.0201264	0
CHUM_269	CHUM_269_F5e	CHUM	60 - 64.9	M	28.6	1708	3	0	-0.0244517	-0.0131586	0
CHUM_271	CHUM_271_F1	CHUM	60 - 64.9	F		1576	3	1	0.146785	0.0283783	0
CHUM_271	CHUM_271_B	CHUM	60 - 64.9	F		1576	3	0	0.0251651	0.0178348	0
CHUM_272	CHUM_272_B	CHUM	30 - 34.9	M	25.69	1576	4	1	-0.174136	0.0190824	0
CHUM_272	CHUM_272_F4e	CHUM	30 - 34.9	M	25.69	1708	4	0	-0.174136	0.0190824	0
CHUM_272	CHUM_272_F5e	CHUM	30 - 34.9	M	25.69	1708	4	0	-0.174136	0.0190824	0
CHUM_274	CHUM_274_F1	CHUM	35 - 39.9	M		1576	4	1	-0.055098	-0.0411901	0
CHUM_281	CHUM_281_B	CHUM	50 - 54.9	M	26.37	1576	4	1	-0.0595146	-0.0174549	0
CHUM_281	CHUM_281_F4e	CHUM	50 - 54.9	M	26.37	1708	4	0	-0.0595146	-0.0174549	0
CHUM_281	CHUM_281_F5e	CHUM	50 - 54.9	M	26.37	1708	4	0	-0.0595146	-0.0174549	0
CHUM_284	CHUM_284_B	CHUM	40 - 44.9	F	27.01	1708	3	1	-0.125889	-0.0583227	0
CHUM_288	CHUM_288_B	CHUM	50 - 54.9	M	28.27	1708	1	0	0.190285	-0.0294985	0
CHUM_288	CHUM_288_F1	CHUM	50 - 54.9	M	28.27	1708	1	1	0.141442	0.0184897	0
CHUM_288	CHUM_288_F2	CHUM	50 - 54.9	M	28.27	1708	1	0	0.0560527	-0.0687507	0
CHUM_288	CHUM_288_F3	CHUM	50 - 54.9	M	28.27	1708	1	0	-0.0906204	-0.118028	0
CHUM_290	CHUM_290_B	CHUM	85 - 89.9	M	25.77	1708	4	1	0.00437637	-0.0438386	0
CHUM_290	CHUM_290_F1	CHUM	85 - 89.9	M	25.77	1708	4	0	-0.0876096	-0.0906464	0
CHUM_293	CHUM_293_B	CHUM	50 - 54.9	F		1708	1	0	0.111046	0.0342919	0
CHUM_293	CHUM_293_F1	CHUM	50 - 54.9	F		1708	1	0	0.0318031	0.0527385	0
CHUM_293	CHUM_293_F2	CHUM	50 - 54.9	F		1708	1	1	0.0126241	0.00913455	0
CHUM_30	CHUM_30_B	CHUM	60 - 64.9	F		1256	3	1	-0.233429	-0.000265674	0
CHUM_31	CHUM_31_B	CHUM	65 - 69.9	M	31.8825	1256	2	0	0.0877756	-0.00976225	0
CHUM_31	CHUM_31_F2	CHUM	65 - 69.9	M	31.8825	1256	2	1	0.100144	-0.0400323	0
CHUM_31	CHUM_31_F1	CHUM	65 - 69.9	M	31.8825	1256	2	0	0.0416142	-0.0247318	0
CHUM_31	CHUM_31_F6e	CHUM	65 - 69.9	M	31.8825	1557	2	0	0.0765113	-0.0248421	0
CHUM_31	CHUM_31_F4e	CHUM	65 - 69.9	M	31.8825	1256	2	0	0.0765113	-0.0248421	0
CHUM_31	CHUM_31_F5e	CHUM	65 - 69.9	M	31.8825	1256	2	0	0.0765113	-0.0248421	0
CHUM_32	CHUM_32_B	CHUM	60 - 64.9	F	33.9624	1256	3	1	0.177647	0.0191777	0
CHUM_32	CHUM_32_F1	CHUM	60 - 64.9	F	33.9624	1256	3	0	0.171362	0.0323195	0
CHUM_32	CHUM_32_F2	CHUM	60 - 64.9	F	33.9624	1256	3	0	0.102605	0.0201887	0
CHUM_32	CHUM_32_F5e	CHUM	60 - 64.9	F	33.9624	1256	3	0	0.150538	0.0238953	0
CHUM_32	CHUM_32_F6e	CHUM	60 - 64.9	F	33.9624	1256	3	0	0.150538	0.0238953	0
CHUM_36	CHUM_36_B	CHUM	60 - 64.9	F	30.6293	1256	3	1	-0.087423	0.0361144	0
CHUM_37	CHUM_37_B	CHUM	70 - 74.5	M	25.0309	1256	4	0	0.264024	0.0328472	0
CHUM_37	CHUM_37_F1	CHUM	70 - 74.5	M	25.0309	1256	4	0	0.104392	-0.0048882	0
CHUM_37	CHUM_37_F1	CHUM	70 - 74.5	M	25.0309	1256	4	1	0.104392	-0.0048882	0
CHUM_38	CHUM_38_B	CHUM	35 - 39.9	F		1256	4	1	0.00705397	-0.000615865	0
CHUM_38	CHUM_38_F1	CHUM	35 - 39.9	F		1256	4	0	0.00705397	-0.000615865	0
CHUM_4	CHUM_4_B	CHUM	55 - 59.9	F	28.8705	1256	2	1	0.15996	0.0318054	0
CHUM_4	CHUM_4_F1	CHUM	55 - 59.9	F	28.8705	1256	2	0	0.0508887	0.0154235	0
CHUM_41	CHUM_41_F1	CHUM	75 - 79.9	M	29.9383	1256	4	0	0.114697	0.0177437	0
CHUM_41	CHUM_41_F2	CHUM	75 - 79.9	M	29.9383	1256	4	0	0.0779602	0.0115314	0
CHUM_41	CHUM_41_B	CHUM	75 - 79.9	M	29.9383	1256	4	1	-0.0104693	0.0269501	0
CHUM_42	CHUM_42_B	CHUM	65 - 69.9	F	36.3269	1256	2	1	-0.0844778	0.0509927	0
CHUM_45	CHUM_45_B	CHUM	65 - 69.9	M	28.36	1256	2	1	0.0145091	0.00316501	0
CHUM_45	CHUM_45_F1	CHUM	65 - 69.9	M	28.36	1256	2	0	0.0148863	-0.027846	0
CHUM_45	CHUM_45_F1	CHUM	65 - 69.9	M	28.36	1256	2	0	-0.0575487	-0.0713363	0
CHUM_45	CHUM_45_F4e	CHUM	65 - 69.9	M	28.36	1256	2	0	-0.00938446	-0.0320058	0
CHUM_45	CHUM_45_F5e	CHUM	65 - 69.9	M	28.36	1256	2	0	-0.00938446	-0.0320058	0
CHUM_45	CHUM_45_F6e	CHUM	65 - 69.9	M	28.36	1557	2	0	-0.00938446	-0.0320058	0
CHUM_46	CHUM_46_F1	CHUM	35 - 39.9	M	29.0533	1256	4	1	0.00705397	-0.000615865	0
CHUM_47	CHUM_47_F2	CHUM	65 - 69.9	M	22.8196	1557	3	0	0.212053	0.0187269	0
CHUM_47	CHUM_47_F1	CHUM	65 - 69.9	M	22.8196	1557	3	1	-0.0664312	-0.0262458	0
CHUM_47	CHUM_47_B	CHUM	65 - 69.9	M	22.8196	1557	3	0	-0.15116	-0.0391469	0
CHUM_47	CHUM_47_F5e	CHUM	65 - 69.9	M	22.8196	1557	3	0	-0.0018461	-0.0155553	0
CHUM_47	CHUM_47_F7e	CHUM	65 - 69.9	M	22.8196	1576	3	0	-0.0018461	-0.0155553	0
CHUM_47	CHUM_47_F6e	CHUM	65 - 69.9	M	22.8196	1557	3	0	-0.0018461	-0.0155553	0
CHUM_49	CHUM_49_B	CHUM	60 - 64.9	M	30.8248	1557	3	1	-0.113812	0.0274541	0
CHUM_49	CHUM_49_F2	CHUM	60 - 64.9	M	30.8248	1557	3	0	-0.145694	-0.0287841	0
CHUM_5	CHUM_5_B	CHUM	45 - 49.9	M		1256	4	1	-0.0803872	0.0248867	0
CHUM_5	CHUM_5_F1	CHUM	45 - 49.9	M		1256	4	0	-0.186808	-0.100162	0
CHUM_51	CHUM_51_F1	CHUM	65 - 69.9	M	31.151	1256	2	1	0.208182	0.0416947	0
CHUM_51	CHUM_51_B	CHUM	65 - 69.9	M	31.151	1256	2	0	0.094745	0.0380708	0
CHUM_51	CHUM_51_F2	CHUM	65 - 69.9	M	31.151	1256	2	0	0.116158	0.01024	0
CHUM_53	CHUM_53_B	CHUM	45 - 49.9	F		1256	2	1	-0.12118	-0.0126859	0
CHUM_59	CHUM_59_B	CHUM	45 - 49.9	F		1256	3	1	0.00705397	-0.000615865	0
CHUM_59	CHUM_59_F5e	CHUM	45 - 49.9	F		1256	3	0	0.00705397	-0.000615865	0
CHUM_59	CHUM_59_F7e	CHUM	45 - 49.9	F		1576	3	0	0.00705397	-0.000615865	0
CHUM_59	CHUM_59_F6e	CHUM	45 - 49.9	F		1557	3	0	0.00705397	-0.000615865	0
CHUM_61	CHUM_61_B	CHUM	80 - 84.9	F	25.8403	1256	2	0	0.0153661	-0.0416757	0
CHUM_61	CHUM_61_F1	CHUM	80 - 84.9	F	25.8403	1256	2	1	-0.104699	-0.0333758	0
CHUM_67	CHUM_67_B	CHUM	60 - 64.9	F		1256	4	1	-0.139555	0.00485979	0
CHUM_67	CHUM_67_F1	CHUM	60 - 64.9	F		1256	4	0	-0.139555	0.00485979	0
CHUM_7	CHUM_7_B	CHUM	30 - 34.9	M	22.872	1256	3	1	0.0616469	0.0635009	0
CHUM_7	CHUM_7_F2	CHUM	30 - 34.9	M	22.872	1256	3	0	-0.0426527	-0.0128488	0
CHUM_7	CHUM_7_F5e	CHUM	30 - 34.9	M	22.872	1256	3	0	0.00949713	0.025326	0
CHUM_7	CHUM_7_F6e	CHUM	30 - 34.9	M	22.872	1256	3	0	0.00949713	0.025326	0
CHUM_7	CHUM_7_F7e	CHUM	30 - 34.9	M	22.872	1576	3	0	0.00949713	0.025326	0
CHUM_73	CHUM_73_B	CHUM	30 - 34.9	M	39.0219	1773	3	1	-0.0592789	0.0414001	0
CHUM_73	CHUM_73_F5e	CHUM	30 - 34.9	M	39.0219	1773	3	0	-0.110668	0.058751	0
CHUM_74	CHUM_74_B	CHUM	45 - 49.9	M	31.8481	1256	4	0	-0.223298	-0.000772306	0
CHUM_75	CHUM_75_F1	CHUM	60 - 64.9	M		1256	3	1	-0.146067	-0.0221907	0
CHUM_75	CHUM_75_B	CHUM	60 - 64.9	M		1256	3	0	-0.216106	-0.0282651	0
CHUM_81	CHUM_81_B	CHUM	50 - 54.9	M	26.8302	1256	4	1	-0.107415	0.032876	0
CHUM_81	CHUM_81_F5e	CHUM	50 - 54.9	M	26.8302	1256	4	0	-0.107415	0.032876	0
CHUM_81	CHUM_81_F6e	CHUM	50 - 54.9	M	26.8302	1256	4	0	-0.107415	0.032876	0
CHUM_82	CHUM_82_B	CHUM	70 - 74.5	F	48.8988	1256	2	0	0.210832	0.0552224	0
CHUM_82	CHUM_82_F2	CHUM	70 - 74.5	F	48.8988	1256	2	0	0.103518	0.00800861	0
CHUM_82	CHUM_82_F1	CHUM	70 - 74.5	F	48.8988	1256	2	1	-0.0587156	-0.0816382	0
CHUM_86	CHUM_86_B	CHUM	75 - 79.9	F	28.3423	1256	1	0	0.129882	0.0517628	1
CHUM_86	CHUM_86_F1	CHUM	75 - 79.9	F	28.3423	1256	1	1	0.100432	-0.0128396	1
CHUM_86	CHUM_86_F2	CHUM	75 - 79.9	F	28.3423	1256	1	0	-0.347221	0.00907993	1
CHUM_87	CHUM_87_F2	CHUM	70 - 74.5	M	27.3585	1256	4	0	0.01494	-0.0359547	0
CHUM_87	CHUM_87_F1	CHUM	70 - 74.5	M	27.3585	1256	4	1	0.0187896	-0.0613123	0
CHUM_87	CHUM_87_B	CHUM	70 - 74.5	M	27.3585	1256	4	0	-0.123286	-0.062029	0
CHUM_88	CHUM_88_B	CHUM	85 - 89.9	F		1256	3	1	-0.191921	-0.0948529	0
CHUM_89	CHUM_89_F1	CHUM	85 - 89.9	F		1256	4	0	-0.0197286	-0.0422208	0
CHUM_89	CHUM_89_F1	CHUM	85 - 89.9	F		1256	4	0	-0.031965	-0.0251022	0
CHUM_89	CHUM_89_B	CHUM	85 - 89.9	F		1256	4	1	-0.046445	-0.0442044	0
CHUM_90	CHUM_90_F1	CHUM	65 - 69.9	M	23.3355	1256	2	1	0.200691	0.0246052	0
CHUM_90	CHUM_90_B	CHUM	65 - 69.9	M	23.3355	1256	2	0	0.200691	0.0246052	0
CHUM_90	CHUM_90_F2	CHUM	65 - 69.9	M	23.3355	1256	2	0	-0.354748	0.0212259	0
CHUM_91	CHUM_91_F1	CHUM	30 - 34.9	M	40.95	1256	4	1	-0.156199	0.0462934	0
CHUM_91	CHUM_91_F2	CHUM	30 - 34.9	M	40.95	1256	4	0	-0.348045	0.0549749	0
CHUM_92	CHUM_92_F1	CHUM	45 - 49.9	M		1256	4	1	0.0580253	0.012441	0
CHUM_92	CHUM_92_B	CHUM	45 - 49.9	M		1256	4	0	0.0580253	0.012441	0
CHUM_92	CHUM_92_F2	CHUM	45 - 49.9	M		1256	4	0	-0.0169537	-0.0261538	0
CHUM_94	CHUM_94_F1	CHUM	55 - 59.9	M	36.7813	1256	1	1	0.189986	0.0183157	1
CHUM_94	CHUM_94_B	CHUM	55 - 59.9	M	36.7813	1256	1	0	0.165718	0.0520619	1
CHUM_97	CHUM_97_F1	CHUM	35 - 39.9	M	33.5153	1256	3	1	-0.325235	0.0190143	0
CHUM_97	CHUM_97_F5e	CHUM	35 - 39.9	M	33.5153	1256	3	0	-0.309297	0.0176047	0
CHUM_97	CHUM_97_F7e	CHUM	35 - 39.9	M	33.5153	1576	3	0	-0.309297	0.0176047	0
CHUM_97	CHUM_97_F6e	CHUM	35 - 39.9	M	33.5153	1256	3	0	-0.309297	0.0176047	0
CHUM_98	CHUM_98_B	CHUM	85 - 89.9	F		1256	2	0	-0.0938189	-0.028716	0
CHUM_98	CHUM_98_F1	CHUM	85 - 89.9	F		1256	2	1	-0.0938189	-0.028716	0
CHUM_98	CHUM_98_F2	CHUM	85 - 89.9	F		1256	2	0	-0.320624	-0.0736096	0
CHUM_99	CHUM_99_F1	CHUM	60 - 64.9	M	32.2022	1256	1	0	0.19395	0.0453077	1
CHUM_99	CHUM_99_B	CHUM	60 - 64.9	M	32.2022	1256	1	0	0.0666261	0.0452162	1
CHUM_99	CHUM_99_F2	CHUM	60 - 64.9	M	32.2022	1256	1	1	0.0309712	-0.000403153	1
JGH_112	JGH_112_F1	JGH	65 - 69.9	F	29.5183	1802	2	0	0.0675893	0.0167435	0
JGH_2	JGH_2_F1	JGH	65 - 69.9	F	30.3302	1851	1	1	0.0611431	0.0122071	0
JGH_212	JGH_212_B	JGH	85 - 89.9	F		1802	3	0	-0.441816	-0.0137163	0
JGH_216	JGH_216_B	JGH	90 - 94.9	M	21.7855	1802	3	0	-0.155303	-0.0804761	0
JGH_274	JGH_274_F1	JGH	40 - 44.9	F	29.68	1802	3	1	0.00705397	-0.000615865	0
JGH_29	JGH_29_F1	JGH	85 - 89.9	F		1851	1	1	0.00705397	-0.000615865	0
JGH_346	JGH_346_B	JGH	75 - 79.9	M		1802	2	0	-0.153417	0.0606349	0
JGH_350	JGH_350_B	JGH	75 - 79.9	F		1802	3	1	-0.0695307	0.050134	0
JGH_359	JGH_359_B	JGH	90 - 94.9	M		1802	4	0	-0.0262984	0.0364924	0
JGH_371	JGH_371_B	JGH	85 - 89.9	F		1802	2	1	0.0418408	-0.0173691	0
JGH_371	JGH_371_F1	JGH	85 - 89.9	F		1851	2	0	-0.0312786	-0.0221498	0
JGH_383	JGH_383_B	JGH	30 - 34.9	F		1802	4	1	0.0366817	0.0392936	0
JGH_405	JGH_405_B	JGH	55 - 59.9	F		1802	3	1	0.00705397	-0.000615865	0
JGH_422	JGH_422_F1	JGH	75 - 79.9	F		1851	2	1	-0.140045	-0.00459856	0
JGH_423	JGH_423_B	JGH	80 - 84.9	M		1851	3	1	0.0612438	8.30792e-05	0
JGH_423	JGH_423_F1	JGH	80 - 84.9	M		1851	3	0	0.00395775	0.0179091	0
JGH_429	JGH_429_B	JGH	80 - 84.9	F		1851	3	0	0.0660953	-0.0533087	0
JGH_429	JGH_429_F1	JGH	80 - 84.9	F		1773	3	1	0.0660953	-0.0533087	0
JGH_439	JGH_439_B	JGH	45 - 49.9	F	26.8868	1802	4	1	0.0515855	0.0453381	0
JGH_453	JGH_453_F1	JGH	90 - 94.9	F	30.2734	1773	2	1	-0.0244223	0.0145597	0
JGH_453	JGH_453_B	JGH	90 - 94.9	F	30.2734	1802	2	0	-0.153786	-0.0919329	0
JGH_475	JGH_475_F1	JGH	85 - 89.9	M		1773	2	1	-0.134229	0.0574043	0
JGH_479	JGH_479_B	JGH	45 - 49.9	M	30.5241	1851	4	1	-0.448959	0.0552136	0
JGH_502	JGH_502_F1	JGH	90 - 94.9	F		1773	1	0	0.186543	0.0379231	1
JGH_502	JGH_502_B	JGH	90 - 94.9	F		1773	1	1	0.18467	0.031576	1
JGH_504	JGH_504_B	JGH	65 - 69.9	F		1708	3	1	-0.359289	0.0566587	0
JGH_518	JGH_518_B	JGH	75 - 79.9	M		1773	4	1	-0.0564718	-0.020417	0
JGH_518	JGH_518_F1	JGH	75 - 79.9	M		1773	4	0	-0.0564718	-0.020417	0
JGH_524	JGH_524_B	JGH	50 - 54.9	M	24.968	1773	3	0	-0.179653	0.0611579	0
JGH_526	JGH_526_F1	JGH	55 - 59.9	F	34.14	1773	3	1	0.157646	0.0760863	0
JGH_526	JGH_526_B	JGH	55 - 59.9	F	34.14	1773	3	0	-0.0733485	-0.00788863	0
JGH_527	JGH_527_B	JGH	90 - 94.9	F		1773	3	0	0.0132566	-0.0607231	0
JGH_543	JGH_543_F1	JGH	70 - 74.5	F	23.5388	1773	3	0	-0.0348609	-0.0440941	0
JGH_548	JGH_548_B	JGH	70 - 74.5	M		1773	1	1	0.164542	0.000760608	0
JGH_548	JGH_548_F1	JGH	70 - 74.5	M		1773	1	0	0.111724	-0.0109163	0
JGH_550	JGH_550_B	JGH	80 - 84.9	M		1802	4	1	0.130501	0.0546454	1
JGH_565	JGH_565_B	JGH	45 - 49.9	F	29.8542	1802	4	1	0.0416495	-0.0239095	0
JGH_573	JGH_573_B	JGH	85 - 89.9	M		1802	4	0	0.20412	0.00622471	0
JGH_573	JGH_573_F2	JGH	85 - 89.9	M		1802	4	1	0.187284	0.0474466	0
JGH_582	JGH_582_B	JGH	45 - 49.9	F	29.948	1802	3	1	-0.102348	0.0768724	0
JGH_583	JGH_583_B	JGH	25 - 29.9	F	31.8548	1802	4	1	-0.410519	0.0545289	0
JGH_594	JGH_594_F2	JGH	80 - 84.9	M		1802	3	0	0.128924	0.0194207	1
JGH_600	JGH_600_F1	JGH	80 - 84.9	F		1802	4	0	-0.192596	0.0379199	0
JGH_611	JGH_611_F1	JGH	75 - 79.9	M		1802	4	0	0.0207215	-0.0286874	0
JGH_611	JGH_611_F2	JGH	75 - 79.9	M		1802	4	1	0.0207215	-0.0286874	0
JGH_628	JGH_628_B	JGH	85 - 89.9	F		1773	4	0	0.0233515	0.0253079	0
JGH_628	JGH_628_F2	JGH	85 - 89.9	F		1802	4	0	0.00308926	-0.009645	0
JGH_628	JGH_628_F1	JGH	85 - 89.9	F		1802	4	1	0.010584	0.00277337	0
JGH_629	JGH_629_F2	JGH	55 - 59.9	F	18.75	1773	3	1	-0.0817812	-0.0709183	0
JGH_634	JGH_634_B	JGH	80 - 84.9	F		1773	1	1	0.190853	0.0389751	1
JGH_636	JGH_636_F1	JGH	75 - 79.9	F		1802	3	0	-0.0594414	0.00259766	0
JGH_636	JGH_636_F2	JGH	75 - 79.9	F		1773	3	0	-0.0594414	0.00259766	0
JGH_642	JGH_642_F1	JGH	25 - 29.9	M	18.6496	1773	3	1	-0.0370555	-0.0465147	0
JGH_682	JGH_682_B	JGH	80 - 84.9	M	21.12	1773	1	0	0.148084	0.053176	0
JGH_682	JGH_682_F2	JGH	80 - 84.9	M	21.12	1802	1	0	0.124486	0.0315535	0
JGH_682	JGH_682_F1	JGH	80 - 84.9	M	21.12	1773	1	1	0.124486	0.0315535	0
JGH_684	JGH_684_B	JGH	60 - 64.9	F	25.013	1773	4	1	-0.155588	0.00156655	0
JGH_685	JGH_685_B	JGH	35 - 39.9	F	33.6593	1802	3	1	0.11314	0.000551638	0
JGH_691	JGH_691_B	JGH	70 - 74.5	M	17.9716	1773	3	1	-0.321353	-0.127335	0
JGH_697	JGH_697_F1	JGH	55 - 59.9	M	30.4043	1802	3	0	0.214176	0.0714921	0
JGH_697	JGH_697_B	JGH	55 - 59.9	M	30.4043	1773	3	1	0.154727	-0.0197703	0
JGH_703	JGH_703_F1	JGH	50 - 54.9	F		1773	4	1	0.0649732	-0.0344185	0
JGH_706	JGH_706_B	JGH	85 - 89.9	M		1773	3	1	0.0824256	-0.0365744	0
JGH_706	JGH_706_F1	JGH	85 - 89.9	M		1773	3	0	0.0272357	-0.0194206	0
JGH_706	JGH_706_F2	JGH	85 - 89.9	M		1802	3	0	0.0548307	-0.0279975	0
JGH_709	JGH_709_F1	JGH	75 - 79.9	M		1851	1	1	0.218373	0.0398395	1
JGH_709	JGH_709_B	JGH	75 - 79.9	M		1802	1	0	0.187942	0.0336121	1
JGH_715	JGH_715_B	JGH	45 - 49.9	F		1773	3	1	0.0170945	0.0365342	0
JGH_717	JGH_717_F1	JGH	75 - 79.9	M		1773	1	1	0.104056	0.0074803	1
JGH_728	JGH_728_B	JGH	80 - 84.9	M		1802	3	0	-0.0230088	-0.0328287	0
JGH_728	JGH_728_F1	JGH	80 - 84.9	M		1773	3	1	-0.125376	-0.019077	0
JGH_776	JGH_776_F1	JGH	70 - 74.5	F		1802	4	1	0.146975	0.0112241	0
JGH_776	JGH_776_F2	JGH	70 - 74.5	F		1851	4	0	0.0843291	-0.0135979	0
JGH_787	JGH_787_B	JGH	70 - 74.5	M	27.0844	1802	4	1	-0.067496	0.0186627	0
JGH_787	JGH_787_F1	JGH	70 - 74.5	M	27.0844	1851	4	0	-0.067496	0.0186627	0
JGH_792	JGH_792_F1	JGH	75 - 79.9	M	28.0331	1851	3	0	-0.301023	0.0759654	0
JGH_792	JGH_792_B	JGH	75 - 79.9	M	28.0331	1851	3	0	-0.306506	0.0731025	0
JGH_792	JGH_792_F2	JGH	75 - 79.9	M	28.0331	1851	3	1	-0.303765	0.074534	0
JGH_796	JGH_796_F2	JGH	70 - 74.5	M		1851	1	0	0.137023	0.0119921	0
JGH_796	JGH_796_F1	JGH	70 - 74.5	M		1773	1	1	0.0358673	0.0197026	0
JGH_796	JGH_796_B	JGH	70 - 74.5	M		1851	1	0	-0.0550887	-0.00164255	0
JGH_797	JGH_797_B	JGH	45 - 49.9	M	29.8897	1851	4	1	0.00182176	-0.0170662	0
JGH_798	JGH_798_B	JGH	70 - 74.5	M		1851	2	0	0.0946948	0.0901787	1
JGH_798	JGH_798_F1	JGH	70 - 74.5	M		1851	2	0	0.0859534	-0.0282537	1
JGH_798	JGH_798_F2	JGH	70 - 74.5	M		1851	2	1	0.0903241	0.0309625	1
JGH_800	JGH_800_F1	JGH	85 - 89.9	M	48	1851	2	0	-0.0251749	-0.0284057	0
JGH_800	JGH_800_B	JGH	85 - 89.9	M	48	1851	2	0	-0.0831216	0.0286352	0
JGH_800	JGH_800_F2	JGH	85 - 89.9	M	48	1851	2	1	-0.0541483	0.000114735	0
JGH_801	JGH_801_B	JGH	60 - 64.9	M	28.6917	1851	4	1	-0.0996366	-0.0544278	0
JGH_806	JGH_806_F2	JGH	70 - 74.5	F	34.626	1851	4	1	0.0108602	-0.0328678	0
JGH_809	JGH_809_B	JGH	40 - 44.9	F	37.9188	1773	4	1	0.00705397	-0.000615865	0
